# Health Care Workload Impacts and Cost-Effectiveness of a Metabolomic Risk Score-based Health Check for Cardiometabolic Disease Prevention in Finland

**DOI:** 10.1101/2025.09.11.25335561

**Authors:** Piia Lavikainen, Leena Haikonen-Salo, Aku-Ville Lehtimäki, Kari Jalkanen, Jari Heiskanen, Tiina Laatikainen, Janne Martikainen

## Abstract

**Background:** Predictive metabolomics enables efficient early cardiometabolic risk detection, supporting proactive prevention over traditional reactive healthcare approaches. We evaluated the impact of a novel metabolomic risk score (MRS)-based health check on healthcare workload and long-term cost-effectiveness compared with current practices in Finland’s working-age population.

**Methods:** A de novo individual-level microsimulation model was developed to estimate labour time and cost-effectiveness when identifying individuals at risk of cardiometabolic diseases (cardiovascular diseases; CVD or type 2 diabetes; T2D). The model used synthetic data on 256,372 Finnish individuals aged 50–54 years without prior CVD or T2D. From a societal perspective, three scenarios were assessed: 1) replacing the standard health checks with MRS-based health checks, 2) replacing standard health checks with MRS-based checks plus enhanced prevention, and 3) comparing enhanced standard checks with MRS-based checks plus enhanced prevention. Outcomes included time required to identify at-risk individuals, incremental cost-effectiveness ratio per QALY gained, and cost-effectiveness acceptability curves.

**Results:** MRS-based health checks substantially reduce workload, saving 193,140 hours for nurses and 2,843 hours for physicians over five years. The approach is likely cost-saving across all scenarios, with discounted long-term savings ranging from €27 million to €258 million. In scenarios 1–2, QALYs improve, with gains from 1,316 to 10,813. In scenario 3, no QALY gains are observed, and minor losses occur due to differences in baseline risk stratification.

**Conclusions:** MRS-based health checks in primary and occupational care reduce workload and are likely a cost-saving strategy with potential health outcome benefits in identifying individuals at risk of cardiometabolic diseases.

**Plain language summary:** Heart disease, stroke, and type 2 diabetes are common and costly health problems. Finding people at risk early can help prevent these diseases. This study looked at a new blood-test-based health check and compared it with current health checks in Finland. Researchers used a computer model based on over 250,000 people aged 50–54. They tested different ways of using the new test and compared time, costs, and health outcomes. The results suggested that the new test can save time for nurses and physicians and reduce healthcare costs. In most cases, it also improved health outcomes. This means that using this type of test could help healthcare services work more efficiently and support earlier prevention, which may benefit both individuals and society in the future.

**Funding:** This work was supported by Nightingale Health Plc.
