## Supplementary Data for "Health Care Workload Impacts and Cost-Effectiveness of a Metabolomic Risk Score-based Health Check for Cardiometabolic Disease Prevention in Finland"

### Sheet: Supplementary data
Analysis	WTP	Prob_MRS_is_CE
Base-case analysis	0	0.745325
Base-case analysis	1000	0.754125
Base-case analysis	2000	0.759924
Base-case analysis	3000	0.764124
Base-case analysis	4000	0.765023
Base-case analysis	5000	0.763624
Base-case analysis	6000	0.762024
Base-case analysis	7000	0.760724
Base-case analysis	8000	0.758124
Base-case analysis	9000	0.755924
Base-case analysis	10000	0.755224
Base-case analysis	11000	0.753225
Base-case analysis	12000	0.748725
Base-case analysis	13000	0.744626
Base-case analysis	14000	0.739626
Base-case analysis	15000	0.737326
Base-case analysis	16000	0.733527
Base-case analysis	17000	0.731327
Base-case analysis	18000	0.727327
Base-case analysis	19000	0.724428
Base-case analysis	20000	0.722228
Base-case analysis	21000	0.720728
Base-case analysis	22000	0.719128
Base-case analysis	23000	0.716528
Base-case analysis	24000	0.715428
Base-case analysis	25000	0.712429
Base-case analysis	26000	0.710729
Base-case analysis	27000	0.709229
Base-case analysis	28000	0.707329
Base-case analysis	29000	0.705829
Base-case analysis	30000	0.70403
Base-case analysis	31000	0.70203
Base-case analysis	32000	0.70123
Base-case analysis	33000	0.69953
Base-case analysis	34000	0.69803
Base-case analysis	35000	0.69663
Base-case analysis	36000	0.694831
Base-case analysis	37000	0.692631
Base-case analysis	38000	0.691531
Base-case analysis	39000	0.690131
Base-case analysis	40000	0.689431
Base-case analysis	41000	0.688731
Base-case analysis	42000	0.687831
Base-case analysis	43000	0.687031
Base-case analysis	44000	0.685831
Base-case analysis	45000	0.685231
Base-case analysis	46000	0.683432
Base-case analysis	47000	0.683032
Base-case analysis	48000	0.682532
Base-case analysis	49000	0.682132
Base-case analysis	50000	0.680932
Scenario analysis 2	0	1
Scenario analysis 2	1000	1
Scenario analysis 2	2000	1
Scenario analysis 2	3000	1
Scenario analysis 2	4000	1
Scenario analysis 2	5000	1
Scenario analysis 2	6000	1
Scenario analysis 2	7000	1
Scenario analysis 2	8000	1
Scenario analysis 2	9000	1
Scenario analysis 2	10000	1
Scenario analysis 2	11000	1
Scenario analysis 2	12000	1
Scenario analysis 2	13000	1
Scenario analysis 2	14000	1
Scenario analysis 2	15000	1
Scenario analysis 2	16000	1
Scenario analysis 2	17000	1
Scenario analysis 2	18000	1
Scenario analysis 2	19000	1
Scenario analysis 2	20000	1
Scenario analysis 2	21000	1
Scenario analysis 2	22000	1
Scenario analysis 2	23000	1
Scenario analysis 2	24000	1
Scenario analysis 2	25000	1
Scenario analysis 2	26000	1
Scenario analysis 2	27000	1
Scenario analysis 2	28000	0.9999
Scenario analysis 2	29000	0.9999
Scenario analysis 2	30000	0.9999
Scenario analysis 2	31000	0.9999
Scenario analysis 2	32000	0.9999
Scenario analysis 2	33000	0.9999
Scenario analysis 2	34000	0.9999
Scenario analysis 2	35000	0.9999
Scenario analysis 2	36000	0.9999
Scenario analysis 2	37000	0.9999
Scenario analysis 2	38000	0.9999
Scenario analysis 2	39000	0.9998
Scenario analysis 2	40000	0.9998
Scenario analysis 2	41000	0.9998
Scenario analysis 2	42000	0.9998
Scenario analysis 2	43000	0.9998
Scenario analysis 2	44000	0.9998
Scenario analysis 2	45000	0.9998
Scenario analysis 2	46000	0.9998
Scenario analysis 2	47000	0.9998
Scenario analysis 2	48000	0.9998
Scenario analysis 2	49000	0.9998
Scenario analysis 2	50000	0.9998
Scenario analysis 3	0	0.844716
Scenario analysis 3	1000	0.831217
Scenario analysis 3	2000	0.812919
Scenario analysis 3	3000	0.79502
Scenario analysis 3	4000	0.776322
Scenario analysis 3	5000	0.752925
Scenario analysis 3	6000	0.728027
Scenario analysis 3	7000	0.705929
Scenario analysis 3	8000	0.681832
Scenario analysis 3	9000	0.660534
Scenario analysis 3	10000	0.640736
Scenario analysis 3	11000	0.623738
Scenario analysis 3	12000	0.608339
Scenario analysis 3	13000	0.591041
Scenario analysis 3	14000	0.576542
Scenario analysis 3	15000	0.563644
Scenario analysis 3	16000	0.550445
Scenario analysis 3	17000	0.542046
Scenario analysis 3	18000	0.529947
Scenario analysis 3	19000	0.520648
Scenario analysis 3	20000	0.511249
Scenario analysis 3	21000	0.50275
Scenario analysis 3	22000	0.493851
Scenario analysis 3	23000	0.487751
Scenario analysis 3	24000	0.480852
Scenario analysis 3	25000	0.474553
Scenario analysis 3	26000	0.466953
Scenario analysis 3	27000	0.460754
Scenario analysis 3	28000	0.455854
Scenario analysis 3	29000	0.452355
Scenario analysis 3	30000	0.447355
Scenario analysis 3	31000	0.443856
Scenario analysis 3	32000	0.440556
Scenario analysis 3	33000	0.436956
Scenario analysis 3	34000	0.434157
Scenario analysis 3	35000	0.430657
Scenario analysis 3	36000	0.427157
Scenario analysis 3	37000	0.424258
Scenario analysis 3	38000	0.421458
Scenario analysis 3	39000	0.418658
Scenario analysis 3	40000	0.416458
Scenario analysis 3	41000	0.413959
Scenario analysis 3	42000	0.411059
Scenario analysis 3	43000	0.408559
Scenario analysis 3	44000	0.406459
Scenario analysis 3	45000	0.405259
Scenario analysis 3	46000	0.40286
Scenario analysis 3	47000	0.40096
Scenario analysis 3	48000	0.39976
Scenario analysis 3	49000	0.39916
Scenario analysis 3	50000	0.39776
